# Association of history of metformin use with delirium and mortality: A retrospective cohort study

**DOI:** 10.1101/2022.04.03.22273209

**Authors:** Takehiko Yamanashi, Zoe-Ella EM Anderson, Manisha Modukuri, Gloria Chang, Tammy Tran, Pedro S. Marra, Nadia E. Wahba, Kaitlyn J. Crutchley, Eleanor J. Sullivan, Sydney S. Jellison, Katie R. Comp, Cade C. Akers, Alissa A. Meyer, Sangil Lee, Masaaki Iwata, Hyunkeun R. Cho, Eri Shinozaki, Gen Shinozaki

## Abstract

**Objective:** To investigate the relationship between history of metformin use and delirium risk, as well as long-term mortality.

**Methods:** In this retrospective cohort study, subjects recruited between January 2016 and March 2020 were analyzed. Logistic regression analysis was performed to investigate the relationship between metformin use and delirium. Log-rank analysis and Cox proportional hazards model were used to investigate the relationship between metformin use and 3-year mortality.

**Results:** The data from 1404 subjects were analyzed. 242 subjects were categorized into a DM-without-metformin group, and 264 subjects were categorized into a DM-with-metformin group. Prevalence of delirium was 36.0% in the DM-without-metformin group, and 29.2% in the DM-with-metformin group. A history of metformin use reduced the risk of delirium in patients with DM (OR, 0.50 [95% CI, 0.32 to 0.79]) after controlling for age, sex, and dementia status, body mass index (BMI), and insulin use. The 3-year mortality in the DM-without-metformin group (survival rate, 0.595 [95% CI, 0.512 to 0.669]) was higher than in the DM-with-metformin group (survival rate, 0.695 [95% CI, 0.604 to 0.770]) (p=0.035). A history of metformin use decreased the risk of 3-year mortality after adjustment for age, sex, Charlson Comorbidity Index, BMI, history of insulin use, and delirium status (HR, 0.69 [95% CI, 0.48 to 0.98]).

**Conclusions:** It was found that metformin usage was associated with decreased delirium prevalence and lower 3-year mortality. The potential benefit of metformin on delirium risk and mortality were shown.
