## Supplementary Table 1 for "Association of history of metformin use with delirium and mortality: A retrospective cohort study"

### Sheet: Supplementary Table 1
Supplementary Table 1: Result of the Logistic regression in non-dementia subjects with diabetes (N=414)
	OR	95% CI	p-value
Age	1.02	0.997 - 1.04	0.0872
sex [male]	1.03	0.64 - 1.66	0.898
CCI	1.09	1.01 - 1.17	0.0344
BMI	0.977	0.95 - 1.00	0.0856
Insulin User	2.4	1.34 - 4.29	0.00334
Metformin use history	0.543	0.32 - 0.91	0.0201
Abbreviation: CCI; Charlson Comorbidity Index, BMI; Body Mass Index
