## Supplementary Table 2 for "Association of history of metformin use with delirium and mortality: A retrospective cohort study"

### Sheet: Supplementary Table 1
Supplementary Table 2: Result of the Logistic regression in dementia subjects with diabetes (N=92)
	OR	95% CI	p-value
Age	1.01	0.95 - 1.06	0.844
sex [male]	0.979	0.35 - 2.71	0.967
CCI	1.11	0.94 - 1.32	0.22
BMI	0.928	0.86 - 0.998	0.0448
Insulin User	4.3	1.35 - 13.7	0.0135
Metformin use history	0.398	0.13 - 1.21	0.105
Abbreviation: CCI; Charlson Comorbidity Index, BMI; Body Mass Index
