## Supplementary Table 3 for "Association of history of metformin use with delirium and mortality: A retrospective cohort study"

### Sheet: Supplementary Table 3
Supplementary Table 3: Result of the Cox proportional hazard model in non-dementia subjects with diabetes (N=414)
	HR	95% CI	p-value
Age	1.048	1.03 - 1.07	<0.001
sex male	1.43	0.96 - 2.12	0.07495
CCI	1.18	1.12 - 1.24	<0.001
BMI	1.005	0.98 - 1.03	0.6172
Insulin User	0.7683	0.50 - 1.19	0.2341
delirium	2.104	1.42 - 3.13	<0.001
Metformin use history	0.8937	0.59 - 1.35	0.5919
Abbreviation: CCI; Charlson Comorbidity Index, BMI; Body Mass Index Likelihood ratio test: p<0.001 Wald test: p<0.001 Score (logrank) test: p<0.001 GLOBAL test for the proportional hazards assumption: p=0.43
