## Supplementary Table 4 for "Association of history of metformin use with delirium and mortality: A retrospective cohort study"

### Sheet: Supplementary Table 4
Supplementary Table 4: Result of the Cox proportional hazard model in dementia subjects with diabetes (N=92)
	HR	95% CI	p-value
Age	1.066	1.02 - 1.12	0.005
sex male	1.001	0.50 - 2.02	>0.99
CCI	1.106	1.00 - 1.23	0.061
BMI	1.041	0.98 - 1.10	0.155
Insulin User	1.21	0.55 - 2.67	0.637
delirium	0.9841	0.45 - 2.15	0.968
Metformin use history	0.3982	0.18 - 0.87	0.021
Abbreviation: CCI; Charlson Comorbidity Index, BMI; Body Mass Index Likelihood ratio test: p=0.03 Wald test: p=0.04 Score (logrank) test: p=0.03 GLOBAL test for the proportional hazards assumption: p=0.14
