## Supplementary Table 5 for "Association of history of metformin use with delirium and mortality: A retrospective cohort study"

### Sheet: demographics 211221-2 match
Supplementary Table 5: Patient Characteristics of matched subjects
Classification	non-dementia				dementia
	DM subjects				DM subjects
	non-Met	Met			non-Met	Met
N	120	120	p	Statistical test	28	28	p	Statistical test
Mean age — years	68.0083	68.5	0.744	t = -0.33	75.1	75.9	0.751	t = -0.32
SD	12.3632	10.9245			9.3	9.1
Female sex (n)	56	64	0.366	χ2 = 0.82	9	11	0.78	χ2 = 0.08
%	46.6667	53.3333			32.1	39.3
Race, White (n)	112	116	0.374	χ2 = 0.79	27	27	>0.99	χ2 = 0.00
%	93.3333	96.6667			96.4286	96.4286
delirium (n)	45	31	0.0712	χ2 = 3.25	20	17	0.572	χ2 = 0.32
%	37.5	25.8333			71.4	60.7
Mean MoCA	21.798	20.81	0.244	t = 1.17	13.1	13.5	0.863	t = -0.17
SD	5.60062	6.29686			8.37	7.56
Mean CCI	4.86667	4.725	0.702	t = 0.38	5.9	5.5	0.515	t = 0.66
SD	2.95038	2.76825			3	2.3
Mean BMI	32.0953	32.5563	0.686	t = -0.41	31.7	30.4	0.445	t = 0.77
SD	9.29967	8.30391			6.7	6.4
Insulin user	90	91	>0.99	χ2 = 0.00	19	19	>0.99	χ2 = 0.00
%	75	75.8333			67.9	67.9
hospitalization unit			0.527	χ2 = 3.19			0.469	χ2 = 3.56
General medcine (n)	71	77			22	23
%	59.1667	64.1667			78.6	82.1
ICU (n)	13	6			2	0
%	10.8333	5			7.1	0
Emergency Department (n)	22	22			1	2
%	18.3333	18.3333			3.6	7.1
Orthopaedics (n)	11	13			2	3
%	9.16667	10.8333			7.1	10.7
Others (n)	3	2			1	0
%	2.5	1.66667			3.6	0
Mean LOS — days	11.7899	9.26891	0.125	t = 1.54	14.86	10.3	0.388	t = 0.87
SD	15.5241	8.85351			23.65	13.7
Abbreviation: DM; type 2 diabetes mellitus, Met; Metformin, SD; Standard deviation, MoCA; Montoreal Cognitive Assessment score, CCI; Charlson comorbidity index, BMI; Body mass index, LOS; length of hospital stay
